# EBV deletions as biomarkers of response to treatment of Chronic Active Epstein Barr Virus

**DOI:** 10.1101/2020.12.18.20248315

**Authors:** Cristina Venturini, Charlotte J Houldcroft, Arina Lazareva, Fanny Wegner, Sofia Morfopoulou, Persis J. Amrolia, Zainab Golwala, Anupama Rao, Stephen D. Marks, Jacob Simmonds, Tetsushi Yoshikawa, Paul J. Farrell, Jeffrey I. Cohen, Austen J. Worth, Judith Breuer

## Abstract

Chronic active Epstein Barr Virus (CAEBV) is a rare condition occurring in previously healthy individuals associated with persistent EBV viraemia, fever, lymphadenopathy and hepatosplenomegaly. Viral deletions have been found in CAEBV and other lymphomas. However, it is unclear how stable these deletions are, whether they are present in different sites and how they evolve overtime. We sequenced fourteen longitudinal blood samples from three European CAEBV patients and compared with CAEBV saliva samples and other sequences from EBV-related conditions. We observed large EBV deletions in blood, but not saliva from CAEBV patients. Deletions were stable over time but were lost following successful treatment. Our results are consistent with the likelihood that certain deletions in the virus from CAEBV patients are associated with the evolution and persistence of haematological clones. We propose that the loss of deletions following successful treatment should be investigated as a potential biomarker to aid CAEBV management.
