## Supplementary material for "EBV deletions as biomarkers of response to treatment of Chronic Active Epstein Barr Virus": Table S1

### Sheet: Sheet1
Table S1 – Details for each sample. All patient IDs are anonymised.
ID	Time-point	patient	compartment	diagnosis	Average depth (excluding repeats)	Diversity	Collected (ethicity)	Accession number	ENA study	SRA Sample
CAEBV_B_p1_T1	1	p1	blood	CAEBV	266.293	0.0013	UK	ERR4993763	PRJEB41945	ERS5463926
CAEBV_B_p1_T2	2	p1	blood/serum	CAEBV	512.853	0.00247	UK	ERR4993734	PRJEB41945	ERS5463927
CAEBV_B_p1_T3	3	p1	blood/serum	CAEBV	481.491	0.00169	UK	ERR4993735	PRJEB41945	ERS5463928
CAEBV_B_p1_T4	4	p1	blood	CAEBV	118.714	0.00154	UK	ERR4993746	PRJEB41945	ERS5463929
CAEBV_B_p1_T5	5	p1	blood	CAEBV	1311.03	0.00092	UK	ERR4993747	PRJEB41945	ERS5463930
CAEBV_B_p1_T6	6	p1	blood	CAEBV	42.4943	0.00183	UK	ERR4993748	PRJEB41945	ERS5463931
CAEBV_B_p1_T7	7	p1	blood	CAEBV	13.3592	0.00092	UK	ERR4993749		ERS5463932
CAEBV_B_p1_T8	8	p1	blood	CAEBV	failed	NA	UK
CAEBV_B_p1_T9	9	p1	blood	CAEBV	failed	NA	UK
CAEBV_B_p2_T1	1	p2	blood	CAEBV	1558.94	0.00081	UK	ERR4993750	PRJEB41945	ERS5463933
CAEBV_B_p2_T2	2	p2	blood	CAEBV	failed	failed	UK
CAEBV_B_p2_T3	3	p2	blood	CAEBV	50.7265	0.00107	UK	ERR4993751	PRJEB41945	ERS5463934
CAEBV_B_p2_T4	4	p2	blood	CAEBV	failed	NA	UK
CAEBV_B_p2_T5	6	p2	blood	CAEBV	failed	NA	UK
CAEBV_B_p2_T6	6	p2	blood	CAEBV	failed	NA	UK
CAEBV_B_p3_T1	1	p3	blood	CAEBV	142.007	0.00082	UK	ERR4993753	PRJEB41945	ERS5463935
CAEBV_B_p3_T2	2	p3	blood	CAEBV	1719.16	0.00099	UK	ERR4993754	PRJEB41945	ERS5463936
CAEBV_B_p3_T3	3	p3	blood	CAEBV	806.272	0.00088	UK	ERR4993755	PRJEB41945	ERS5463937
CAEBV_B_p3_T4	4	p3	blood	CAEBV	413.124	0.00136	UK	ERR4993756	PRJEB41945	ERS5463938
CAEBV_B_p3_T5	5	p3	blood	CAEBV	31.3006	0.00201	UK	ERR4993757	PRJEB41945	ERS5463939
CAEBV_B_p4_T1	1	p4	blood	PID	828.759	0.00048	UK (Asian family)	ERR4993758	PRJEB41945	ERS5463940
CAEBV_B_p4_T2	1	p4	blood/T-cells	PID	860.491	0.00044	UK (Asian family)	ERR4993759	PRJEB41945	ERS5463941
CAEBV_B_p5_T1	1	p5	blood	CAEBV	915.59	0.00089	UK	ERR4993760	PRJEB41945	ERS5463942
CAEBV_S_p1_T1	1	p1	saliva	CAEBV	86.8434	0.004	USA	MG298865
CAEBV_S_p10_T1	1	p10	saliva	CAEBV	35.6227	0.00451	USA	MG298927
CAEBV_S_p11_T1	1	p11	saliva	CAEBV	77.3787	0.00334	USA	MG298928
CAEBV_S_p2_T1	1	p2	saliva	CAEBV	38.5883	0.00395	USA	MG298925
CAEBV_S_p3_T1	1	p3	saliva	CAEBV	114.914	0.004	USA	MG298867
CAEBV_S_p4_T1	1	p4	saliva	CAEBV	197.399	0.03174	USA	MG298866
CAEBV_S_p4_T1_UK	1	p4	saliva	PID	19.4021	0.00239	UK	ERR4993761	PRJEB41945	ERS5463943
CAEBV_S_p5_T1	1	p5	saliva	CAEBV	18.2418	0.00622	USA
CAEBV_S_p5_T1_UK	1	p5	saliva	CAEBV	111.027	0.00035	UK	ERR4993762	PRJEB41945	ERS5463944
CAEBV_S_p6_T1	1	p6	saliva	CAEBV	344.271	0.00201	USA	MG298868
CAEBV_S_p7_T1	1	p7	saliva	CAEBV	52.3895	0.00326	USA	MG298926
CAEBV_S_p8_T1	1	p8	saliva	CAEBV	318.023	0.00209	USA	MG298869
CAEBV_S_p9_T1	1	p9	saliva	CAEBV	82.9133	0.00415	USA	MG298870
healthy_p1_T1	1	p1	saliva	healthy	274.651	0.00325	UK	LN824142	ERP001026	ERS074900
HL_p1_T1	1	p1	tumour	HL	2413.73	0.00064	UK	LN824225	ERP001026	ERS549513
HL_p2_T1	1	p2	tumour	HL	733.536	0.00097	UK	LN824226	ERP001026	ERS549508
HL_p3_T1	1	p3	tumour	HL	928.331	0.00075	UK	LN827524	ERP001026	ERS549515
HL_p4_T1	1	p4	tumour	HL	407.603	0.00093	UK	LN827522	ERP001026	ERS549514
HL_p5_T1	1	p5	tumour	HL	251.706	0.00105	UK	LN827546	ERP001026	ERS549509
HL_p6_T1	1	p6	tumour	HL	742.409	0.00114	UK	LN824204	ERP001026	ERS549512
HL_p7_T1	1	p7	tumour	HL	555.956	0.00124	UK	LN827564	ERP001026	ERS549511
IM_p1_T1	1	p1	blood	IM	88.5927	0.00125	Japan	LS992261.1	ERP108461	ERS2439648
IM_p10_T1	1	p10	blood	IM	failed	NA	Japan	NA
IM_p11_T1	1	p11	blood	IM	194.634	0.00129	Japan	LS992264.1	ERP108461	ERS2439657
IM_p12_T1	1	p12	blood	IM	27.7374	0.00167	Japan	LS992269.1	ERP108461	ERS2439658
IM_p2_T1	1	p2	blood	IM	failed	NA	Japan	LS992259.1	ERP108461	ERS2439649
IM_p2_T2	2	p2	blood	IM	failed	NA	Japan	NA
IM_p3_T1	1	p3	blood	IM	44.6515	0.00137	Japan	LS992260.1	ERP108461	ERS2439650
IM_p3_T2	2	p3	blood	IM	17.9803	0.00169	Japan	LS992260.1/timepoint2
IM_p4_T1	1	p4	blood	IM	87.1533	0.00127	Japan	LS992262.1	ERP108461	ERS2439651
IM_p4_T2	2	p4	blood	IM	20.5163	0.0013	Japan	LS992262.1/timepoint2
IM_p5_T1	1	p5	blood	IM	75.0572	0.00114	Japan	LS992263.1	ERP108461	ERS2439652
IM_p5_T2	2	p5	blood	IM	failed	NA	Japan	NA
IM_p6_T1	1	p6	blood	IM	118.65	0.00125	Japan	LS992268.1	ERP108461	ERS2439653
IM_p7_T1	1	p7	blood	IM	21.2414	0.00171	Japan	LS992267.1/timepoint1
IM_p7_T2	2	p7	blood	IM	25.1929	0.00134	Japan	LS992267.1	ERP108461	ERS2439654
IM_p8_T1	1	p8	blood	IM	281.696	0.00103	Japan	LS992266.1	ERP108461	ERS2439655
IM_p8_T2	2	p8	blood	IM	22.4902	0.0014	Japan	LS992266.1/timepoint2
IM_p9_T1	1	p9	blood	IM	203.154	0.00105	Japan	LS992265.1	ERP108461	ERS2439656
IM_p9_T2	2	p9	blood	IM	94.4786	0.00102	Japan	LS992265.1/timepoint1
PTLD_B_p2_T1	1	p2	blood	PTLD	26.2314	0.00112	UK	LS992257.1/blood1
PTLD_B_p2_T2	2	p2	blood	PTLD	28.6297	0.00096	UK	LS992257.1/blood2
PTLD_B_p2_T3	3	p2	blood	PTLD	25.8795	0.001	UK	LS992257.1/blood3
PTLD_B_p3_T1	1	p3	blood	PTLD	40.5652	0.00106	UK	LS992256.1/blood1
PTLD_B_p3_T2	2	p3	blood	PTLD	17.5785	0.00147	UK	LS992256.1/blood2
PTLD_B_p5_T1	1	p5	blood	PTLD	excluded as type 2	excluded as type 2	UK/Pakistan	This was type 2 and was excluded for further analysis
PTLD_T_p1_T1	1	p1	tumour	PTLD	1116.63	0.00073	UK	LS992258.1
PTLD_T_p2_T1	1	p2	tumour	PTLD	976.921	0.00086	UK	LS992257.1
PTLD_T_p3_T1	1	p3	tumour	PTLD	412.726	0.00074	UK	LS992256.1
PTLD_T_p4_T1	1	p3	tumour	PTLD	1490.97	0.00065	UK	LS992240.1
SOT_p1_T1	1	p1	blood	SOT	31.1854	0.00493	UK
SOT_p10_T1	1	p10	blood	SOT	32.8235	0.00103	UK	LS992252.1
SOT_p11_T1	1	p11	blood	SOT	failed	NA	UK	NA
SOT_p12_T1	1	p12	blood	SOT	failed	NA	UK	NA
SOT_p13_T1	1	p13	blood	SOT	18.2746	0.00099	UK	LS992255.1
SOT_p14_T1	1	p14	blood	SOT	failed	NA	UK	LS992254.1
SOT_p15_T1	1	p15	blood	SOT	17.107	0.00121	UK	LS992277.1
SOT_p16_T1	1	p16	blood	SOT	failed	NA	UK	NA
SOT_p17_T1	1	p17	blood	SOT	failed	NA	UK	NA
SOT_p18_T1	1	p18	blood	SOT	failed	NA	UK	NA
SOT_p19_T1	1	p19	blood	SOT	25.1964	0.00104	UK	LS992248.1
SOT_p2_T1	1	p2	blood	SOT	323.092	0.00342	UK	LS992244.1
SOT_p20_T1	1	p20	blood	SOT	20.2317	0.00136	UK	LS992250.1
SOT_p21_T1	1	p21	blood	SOT	failed	NA	UK	LS992253.1
SOT_p3_T1	1	p3	blood	SOT	883.096	0.00053	UK	LS992247.1
SOT_p4_T1	1	p4	blood	SOT	122.358	0.00155	UK	LS992245.1
SOT_p5_T1	1	p5	blood	SOT	110.696	0.00211	UK	LS992276.1
SOT_p6_T1	1	p6	blood	SOT	failed		UK	NA
SOT_p7_T1	1	p7	blood	SOT	failed	NA	UK	NA
SOT_p8_T1	1	p8	blood	SOT	40.7461	0.00134	UK	LS992251.1
SOT_p9_T1	1	p9	blood	SOT	failed	NA	UK	NA
